# Theta Oscillatory State-Adaptive Subthalamic Stimulation Modulates Decision-Making under Risk and Uncertainty in Parkinson’s Disease

**DOI:** 10.1101/2025.11.11.25339833

**Authors:** Linbin Wang, Zhitong Zeng, Jingwei Li, Luis Manssuer, Peng Huang, Yixin Pan, Dianyou Li, Valerie Voon

## Abstract

Risk-taking underpins everyday decision-making and is often dysregulated in neuropsychiatric disorders. Theta oscillations in the subthalamic nucleus (STN) have been implicated in conflict, risk evaluation, reward processing and impulsivity, but their causal role in risky choice remains unclear. We aimed to determine whether targeted modulation of STN theta dynamics can influence decision-making under risk and uncertainty. In a randomized, double-blind study of 20 patients with Parkinson’s disease (PD), we applied bilateral subacute STN stimulation at 5 Hz, 130 Hz, or sham during a risk-taking card task. In a separate cohort of 9 perioperative patients, we implemented a closed-loop brain–machine interface to deliver state-dependent theta stimulation. Bilateral subacute STN stimulation at either frequency did not alter risky choice behaviors although 5 Hz stimulation hastened drift rates and 130 Hz stimulation slowed drift rates thus decreasing and increasing caution respectively. Critically, theta state–adaptive high frequency acute STN stimulation reduced risky and uncertain betting without affecting reaction times and was associated with decreased theta power, shorter bursts, and attenuated outcome-related responses. These findings demonstrate that theta state–adaptive STN stimulation causally shapes decision-making under risk and uncertainty, supporting oscillatory closed-loop DBS as a promising neuromodulation strategy for impulsivity and psychiatric disorders.
