## Supplementary material for "Theta Oscillatory State-Adaptive Subthalamic Stimulation Modulates Decision-Making under Risk and Uncertainty in Parkinson’s Disease": Table S1-S2

### Sheet: Table S1
Subj	Age range (y)	Gender	LEED (mg)			DBS duration (m)	Disease duration (y)	Stimulation Parameters		BDI	UPPS-P					MDS UPDRS-Ⅲ
			Total	L-dopa	DA			Voltage (v)	Pulse width (μs)		(Lack of) premeditation	(Negative) Urgency	Sensation seeking	(Lack of) preseverance	Positive Urgency	130Hz	0Hz	5Hz
1	70-74	M	NA	NA	NA	26	9	2.7/2.3	90	8	20	24	18	18	23	17	32	27
2	65-69	M	400	200	100	25	17	2.1/2.65	90	8	30	13	15	23	16	37	58	60
3	55-59	M	200	100	0	32	12	3.05/1.95	90	6	NA	NA	NA	NA	NA	11	30	32
4	50-54	M	775	600	75	20	11	2.3/2.2	90	29	22	34	37	16	38	19	33	29
5	65-69	M	400	225	75	23	15	2.5/2.5	90	2	22	32	19	23	30	34	46	39
6	55-59	M	475	400	75	10	8	2.0/2.0	90	19	24	26	28	24	27	25	35	32
7	55-59	M	250	150	0	11	10	3.0/3.0	90	10	19	20	19	24	23	39	63	56
8	45-49	M	450	300	150	16	11	1.5/1.5	90	4	28	22	22	23	15	13	20	21
9	60-64	F	0	0	0	7	14	3.0/2.0	90	3	35	21	12	23	23	34	57	59
10	55-59	M	275	275	0	10	20	2.0/2.0	90	15	23	25	20	19	31	23	29	35
11	55-59	M	275	50	225	8	9	2.5/2.5	90	35	34	32	13	32	30	39	52	56
12	65-69	F	890	490	0	22	11	2.5/2.5	90	20	25	23	14	25	21	31	40	25
13	70-74	M	400	400	0	22	13	1.5/1.5	90	27	31	29	17	28	27	47	63	47
14	40-44	M	500	300	0	6	2	2.0/2.0	90	8	19	15	16	19	20	14	42	41
15	65-69	M	450	375	75	12	19	3.0/2.5	90	24	20	41	41	19	51	42	51	45
16	75-79	M	500	300	100	12	7	2.0/2.0	90	11	20	20	17	22	23	19	22	21
17	65-69	F	400	400	0	8	15	2.5/2.5	90	13	18	23	17	18	24	14	20	55
18	55-59	M	0	0	0	7	7	1.5/1.5	90	15	15	25	22	17	31	24	25	27
19	60-64	M	0	0	0	8	7	2.0/3.0	90	4	22	28	33	15	30	24	37	40
20	45-49	M	0	0	0	9	7	2.5/2.5	90	8	20	15	26	18	22	35	54	63

### Sheet: Table S2
Subj	Age range(y)	Gender	LEED (mg)			Disease duration (y)	BDI	MDS UPDRS-Ⅲ
			Total	L-dopa	DA			Off	On
1	65-69	M	900	500	150	6	13	45	13
2	40-44	M	475	400	75	10	NA	55	17
3	60-64	F	475	350	150	10	12	73	46
4	65-69	F	750	500	75	13	6	66	38
5	70-74	F	750	450	0	17	6	52	24
6	65-69	M	962.5	900	62.5	15	10	62	29
7	55-59	M	1148	780	300	10	16	65	36
8	55-59	F	1206.5	660	75	7	16	64	27
9	60-64	M	1125	1050	75	14	5	79	25
